# Integration of Deep Learning Annotations with Functional Genomics Improves Identification of Causal Alzheimer’s Disease Variants

**DOI:** 10.1101/2025.03.07.25323578

**Authors:** Chirag M Lakhani, Jui-Shan T. Lin, Anjali Das, Tatsuhiko Naito, Towfique Raj, David A. Knowles

## Abstract

Genetic variants associated with Alzheimer’s disease (AD) through genome-wide association studies (GWAS) are challenging to interpret because most lie in non-coding regions of the genome. Here, a method was developed that integrates deep learning variant effect prediction (DL-VEP) scores from Enformer, DeepSea, and ChromBPNet models with cell-type specific regulatory annotations to improve fine-mapping of causal AD variants. Using stratified linkage disequilibrium score regression, the largest proportion of heritability among brain cell types was found in microglia and the integration of Enformer microglia-based transcription factor DL-VEP scores and microglia ChromBPNet models further localizes the AD polygenic signal allowing for improved fine-mapping of causal AD variants. Functionally-informed fine-mapping using these annotations discovers 101 AD risk variants compared to 87 identified by statistical fine-mapping alone. Importantly, polygenic risk scores derived from these fine-mapped variants show improved cross-ancestry performance in both African American (AUC=0.532 vs. 0.521 for SUSIE) and Hispanic (AUC=0.552 vs. 0.535 for SUSIE) populations, while maintaining strong performance in European populations (AUC=0.620 vs. 0.615 for SUSIE). Through detailed analysis of the PICALM/EED locus, we demonstrate how our approach disentangles causal variants in regions of high linkage disequilibrium and predicts specific molecular mechanisms, such as disruption of PU.1 transcription factor binding, with the posterior inclusion probability of this variant increasing from 0.55 using SUSIE to 0.90 with our method. Our results provide a framework for leveraging deep learning annotations to improve identification of causal disease variants and enhance polygenic risk prediction across diverse populations.
