## Supplementary Table 3 for "Integration of Deep Learning Annotations with Functional Genomics Improves Identification of Causal Alzheimer’s Disease Variants"

Annotation Name	Annotation Category	Baseline	Baseline/Omics	Baseline/Omics/DL	Proportion of SNPs in Annotaiton	Proportion of h2	h2 Std. Error	Enrichment	Enrichment p-value	tau*	tau* p-value
Ancient_Sequence_Age_Human_Enhancer.extend.500	Baseline	x	x	x	0.0148	-0.0877	0.103	-5.93	0.322	-0.00273	0.0613
Vahedi_Tcell_TE_500bp	Baseline	x	x	x	0.0273	-0.0275	0.0418	-1.01	0.198	-0.00103	0.174
PromoterFlanking_Hoffman	Baseline	x	x	x	0.00869	-0.0272	0.0338	-3.13	0.275	-8.94E-04	0.0442
WeakEnhancer_Hoffman	Baseline	x	x	x	0.0208	-0.0229	0.0767	-1.1	0.562	-4.76E-04	0.142
Ancient_Sequence_Age_Human_Enhancer	Baseline	x	x	x	0.00566	-0.00785	0.0381	-1.39	0.716	5.77E-04	0.365
Vahedi_Tcell_TE	Baseline	x	x	x	0.023	-0.00444	0.0361	-0.193	0.441	5.39E-04	0.485
UTR_5_UCSC	Baseline	x	x	x	0.00646	0.00538	0.0498	0.834	0.982	-6.91E-04	0.55
Enhancer_Andersson.extend.500	Baseline	x	x	x	0.0184	0.0295	0.0538	1.61	0.831	-2.79E-04	0.129
UTR_3_UCSC	Baseline	x	x	x	0.0128	0.0295	0.0334	2.31	0.607	-1.65E-04	0.767
H3K4me3_peaks_Trynka	Baseline	x	x	x	0.0437	0.0351	0.0874	0.803	0.921	-3.85E-04	0.0191
H3K9ac_peaks_Trynka	Baseline	x	x	x	0.0394	0.0441	0.116	1.12	0.967	-2.83E-04	0.299
UTR_3_UCSC.extend.500	Baseline	x	x	x	0.0294	0.0552	0.0431	1.88	0.55	-2.11E-04	0.209
PromoterFlanking_Hoffman.extend.500	Baseline	x	x	x	0.0349	0.0688	0.0672	1.97	0.615	-4.55E-04	0.173
Ancient_Sequence_Age_Human_Promoter	Baseline	x	x	x	0.00503	0.0716	0.036	14.2	0.0466	-0.00563	0.167
GTEx_FE_META_TISSUE_GE_MaxCPP	Baseline	x	x	x	0.0147	0.082	0.0302	5.57	0.00474	9.09E-05	0.482
CTCF_Hoffman	Baseline	x	x	x	0.0242	0.086	0.0772	3.56	0.4	1.16E-04	0.76
Vahedi_Tcell_SE_500bp	Baseline	x	x	x	0.0225	0.0997	0.0237	4.42	8.45E-04	-0.00373	0.293
BivFlnk	Baseline	x	x	x	0.0141	0.103	0.0568	7.28	0.0837	-2.69E-04	0.739
Vahedi_Tcell_SE	Baseline	x	x	x	0.0221	0.106	0.0231	4.81	4.13E-04	0.00309	0.361
BLUEPRINT_FE_META_TISSUE_H3K4me1_MaxCPP	Baseline	x	x	x	0.0251	0.112	0.028	4.48	1.57E-05	2.07E-05	0.627
UTR_5_UCSC.extend.500	Baseline	x	x	x	0.0298	0.123	0.107	4.12	0.335	-2.54E-04	0.605
Coding_UCSC	Baseline	x	x	x	0.0179	0.126	0.055	7.05	0.0675	3.48E-04	0.441
Enhancer Species-Villar	Baseline	x	x	x	0.0199	0.127	0.0402	6.36	0.00526	3.98E-04	0.106
TSS_Hoffman	Baseline	x	x	x	0.019	0.147	0.0572	7.77	0.0235	-0.00318	0.0236
Human_Enhancer_Villar	Baseline	x	x	x	0.0328	0.147	0.048	4.49	0.0132	-2.13E-04	0.813
Repressed_Hoffman	Baseline	x	x	x	0.433	0.15	0.0969	0.346	0.00578	-1.41E-05	0.679
H3K27ac Multi-Tissue	Baseline	x	x	x	0.0278	0.154	0.0195	5.55	3.13E-09	7.34E-05	0.0351
CTCF_Hoffman.extend.500	Baseline	x	x	x	0.0716	0.189	0.0972	2.65	0.247	5.59E-05	0.723
Enhancer_Hoffman	Baseline	x	x	x	0.0423	0.193	0.0772	4.56	0.056	-2.58E-04	0.353
DHS_peaks_Trynka	Baseline	x	x	x	0.108	0.198	0.115	1.82	0.42	-6.54E-05	0.593
Repressed_Hoffman.extend.500	Baseline	x	x	x	0.68	0.199	0.12	0.293	0.00149	-2.02E-05	0.556
Human Enhancer Villar	Baseline	x	x	x	0.0424	0.2	0.0851	4.72	0.0329	6.73E-04	0.166
Conserved_Mammal_phastCons46way	Baseline	x	x	x	0.0288	0.201	0.0778	7	0.0427	-2.26E-04	0.763
Conserved_Vertebrate_phastCons46way	Baseline	x	x	x	0.0368	0.203	0.115	5.52	0.165	2.35E-05	0.954
DGF_ENCODE	Baseline	x	x	x	0.134	0.214	0.161	1.6	0.599	-1.00E-04	0.278
Conserved Primate phastCons	Baseline	x	x	x	0.0264	0.215	0.0762	8.15	0.0257	3.54E-04	0.152
WeakEnhancer_Hoffman.extend.500	Baseline	x	x	x	0.0873	0.248	0.0785	2.84	0.0229	7.32E-05	0.227
DNA Methylation Multi-Tissue	Baseline	x	x	x	0.048	0.256	0.0292	5.34	3.78E-18	8.45E-05	1.21E-07
DHS_Trynka	Baseline	x	x	x	0.163	0.257	0.155	1.58	0.518	-9.35E-05	0.328
Conserved_LindbladToh	Baseline	x	x	x	0.0317	0.259	0.121	8.18	0.0821	6.06E-04	0.35
BivFlnk.extend.500	Baseline	x	x	x	0.0315	0.27	0.0676	8.57	0.00365	2.56E-04	0.372
Transcribed_Hoffman	Baseline	x	x	x	0.354	0.271	0.111	0.764	0.44	-6.07E-05	0.0983
Ancient Sequence Age Promoter	Baseline	x	x	x	0.0108	0.302	0.0712	27.8	0.00124	0.00264	0.00351
FetalDHS_Trynka	Baseline	x	x	x	0.0835	0.308	0.112	3.69	0.0358	1.48E-04	0.328
H3K4me1_peaks_Trynka	Baseline	x	x	x	0.17	0.313	0.267	1.84	0.552	-5.07E-05	0.788
Promoter_UCSC	Baseline	x	x	x	0.0501	0.313	0.0786	6.26	0.00492	1.75E-04	0.618
Promoter_UCSC.extend.500	Baseline	x	x	x	0.0613	0.317	0.0902	5.17	0.0151	-2.02E-04	0.471
Coding_UCSC	Baseline	x	x	x	0.0696	0.353	0.0736	5.07	6.19E-05	1.75E-04	0.147
TFBS_ENCODE	Baseline	x	x	x	0.129	0.388	0.16	3.02	0.0685	-3.00E-05	0.798
Human_Promoter_Villar	Baseline	x	x	x	0.0166	0.419	0.186	25.2	0.051	0.004	0.193
Conserved_Primate_phastCons46way.extend.500	Baseline	x	x	x	0.184	0.421	0.1	2.29	0.0136	-2.55E-05	0.557
H3K9ac_Trynka.extend.500	Baseline	x	x	x	0.23	0.428	0.247	1.86	0.426	-2.02E-04	0.0148
Human_Promoter_Villar.extend.500	Baseline	x	x	x	0.0205	0.428	0.211	20.9	0.0758	-5.27E-04	0.678
Intron_UCSC	Baseline	x	x	x	0.391	0.46	0.0601	1.18	0.245	3.17E-04	0.699
TSS_Hoffman	Baseline	x	x	x	0.0358	0.472	0.12	13.2	0.00328	0.00142	0.0218
H3K9ac_Trynka	Baseline	x	x	x	0.127	0.475	0.226	3.73	0.149	1.17E-04	0.591
Enhancer_Hoffman.extend.500	Baseline	x	x	x	0.0898	0.49	0.127	5.46	0.00846	1.44E-04	0.374
FetalDHS_Trynka.extend.500	Baseline	x	x	x	0.274	0.515	0.104	1.88	0.0193	-8.26E-05	0.142
SuperEnhancer_Hnisz	Baseline	x	x	x	0.167	0.531	0.0566	3.19	1.44E-06	-5.62E-04	0.497
Intron_UCSC.extend.500	Baseline	x	x	x	0.402	0.542	0.0477	1.35	0.0102	-3.32E-04	0.688
SuperEnhancer_Hnisz.extend.500	Baseline	x	x	x	0.17	0.551	0.051	3.25	9.44E-08	5.41E-04	0.496
Allele Age	Baseline	x	x	x	0.311	0.62	0.0492	2	1.93E-20	1.88E-05	1.23E-04
H3K4me3 Trynka	Baseline	x	x	x	0.136	0.635	0.154	4.66	0.00735	2.21E-04	0.125
Conserved_LindbladToh.extend.500	Baseline	x	x	x	0.333	0.642	0.0994	1.93	0.00398	-2.61E-05	0.576
Conserved_Vertebrate_phastCons46way.extend.500	Baseline	x	x	x	0.409	0.668	0.146	1.63	0.0501	-9.44E-05	0.321
H3K4me3_Trynka.extend.500	Baseline	x	x	x	0.255	0.679	0.304	2.66	0.188	-3.44E-05	0.801
TFBS_ENCODE.extend.500	Baseline	x	x	x	0.331	0.722	0.137	2.18	0.0123	-1.94E-05	0.61
Conserved PhastCons46way	Baseline	x	x	x	0.344	0.758	0.121	2.21	5.13E-04	1.49E-04	0.0739
H3K4me1_Trynka	Baseline	x	x	x	0.419	0.764	0.112	1.82	0.00375	-3.70E-05	0.453
DHS_Trynka.extend.500	Baseline	x	x	x	0.479	0.813	0.12	1.7	0.00891	2.87E-05	0.461
Transcribed_Hoffman.extend.500	Baseline	x	x	x	0.746	0.846	0.0936	1.13	0.302	6.54E-05	0.0138
H3K27ac_PGC2.extend.500	Baseline	x	x	x	0.336	0.852	0.0794	2.54	9.33E-08	-6.94E-05	0.269
H3K27ac PGC2	Baseline	x	x	x	0.271	0.911	0.112	3.36	7.93E-07	1.68E-04	0.124
H3K27ac_Hnisz.extend.500	Baseline	x	x	x	0.414	0.92	0.0641	2.22	7.19E-08	-1.08E-04	0.655
H3K27ac_Hnisz	Baseline	x	x	x	0.384	0.947	0.114	2.47	3.11E-04	1.84E-04	0.516
Backgrd_Selection_Stat	Baseline	x	x	x	0.964	0.961	0.0205	0.998	0.908	-4.70E-05	0.391
DGF ENCODE	Baseline	x	x	x	0.524	0.985	0.0914	1.88	4.52E-05	3.89E-05	0.116
H3K4me1_Trynka.extend.500	Baseline	x	x	x	0.592	0.994	0.0784	1.68	9.97E-05	3.49E-05	0.324
B Cell DNASE	Roadmap		x	x	0.0175	0.264	0.0622	15.1	6.19E-05	1.74E-04	0.811
Hematopoetic SC (F) DNASE	Roadmap		x	x	0.0284	0.354	0.084	12.5	0.00192	-1.10E-05	0.984
CD34+ H3K27ac	Roadmap		x	x	0.0378	0.45	0.0944	11.9	7.68E-04	4.97E-04	0.222
Hematopoetic SC (M) H3K27ac	Roadmap		x	x	0.0461	0.45	0.0832	9.77	2.70E-04	-3.69E-04	0.291
Monocyte H3K4me1	Roadmap		x	x	0.0474	0.462	0.0816	9.75	1.23E-04	-1.39E-04	0.69
Neutrophil H3K4me1	Roadmap		x	x	0.0627	0.59	0.102	9.42	1.04E-04	4.64E-04	0.172
Microglia CRE	Brain Omics		x	x	0.0474	0.532	0.0833	11.2	1.27E-05	2.49E-04	0.0571
CHIP:ATF2 (ZS3)	Enformer			x	0.00169	0.04	0.0177	23.7	0.0246	0.00241	0.0687
CHIP:H3K27ac:DOHH2 (ZS2)	Enformer			x	0.00451	0.0971	0.0274	21.5	7.34E-04	9.04E-04	0.166
CHIP:DNASE:RPMI-7951 (ZS3)	Enformer			x	0.00402	0.103	0.034	25.6	0.012	0.00186	0.0668
CHIP:H3K4me1:NK Cell (ZS3)	Enformer			x	0.00337	0.105	0.0486	31.1	0.0636	0.00214	0.294
CHIP:H4K20me1:B cell (ZS2)	Enformer			x	0.0147	0.128	0.0514	8.7	0.0274	1.67E-05	0.961
CHIP:H3K27me3:Liver (ZS2)	Enformer			x	0.0167	0.136	0.0547	8.1	0.0321	4.96E-04	0.0683
CHIP:H3K4me3:PBMC (ZS1)	Enformer			x	0.0151	0.265	0.114	17.6	0.0487	7.56E-04	0.395
CHIP:POLR2AphosS5-Spleen (ZS1)	Enformer			x	0.0272	0.479	0.104	17.6	7.09E-04	0.00102	0.00515
Microglia/Enformer CRE (ZS1)	Brain Omics/Enformer/ChromBPNet			x	0.0239	0.423	0.0731	17.7	1.16E-05	6.29E-04	0.0462
