## Supplementary Table 4 for "Integration of Deep Learning Annotations with Functional Genomics Improves Identification of Causal Alzheimer’s Disease Variants"

CHR	SNP	BP	A1	A2	PIP	BETA_MEAN	BETA_SD	CREDIBLE_SET	SNPVAR	BETA	SE	P	N	MAF	OR	Z	nearest_gene	intron_variant	missense_variant	synonymous_variant	stop_gained	unknown_genomic_region	microglia_enhancer_promoter_union_atac_500	microglia_target_gene	microglia_max_tf	neuron_enhancer_promoter_union_atac_500	neuron_target_gene	neuronal_max_tf	astrocyte_enhancer_promoter_union_atac_500	astrocyte_target_gene	astrocyte_max_tf	oligodendrocyte_enhancer_promoter_union_atac_500	oligodendrocyte_target_gene	oligodendrocyte_max_tf
1	rs74315310	149784224	C	T	0.894854	0.04994835016	0.02058158479	chr1:148000001-151000001:0	3.66E-08	0.2973	0.0626	2.04E-06	476148	0.0068	1.346	4.7492	FCGR1A	0	0	0	1	0	1	FCGR1A	SMAD2	0	NA	NA	0	NA	NA	0	NA	NA
1	rs4844610	207629207	A	C	0.680835	-0.02092896455	0.01449065057	chr1:206000001-209000001:1	4.56E-09	-0.1238	0.0104	1.14E-32	487511	0.8141	0.88339	-11.904	CR1	1	0	0	0	0	0	NA	NA	0	NA	NA	0	NA	NA	1	no_match	no_match
1	rs79412584	232059899	G	T	0.73328	0.03463071407	0.02269717921	chr1:231000001-234000001:0	1.79E-08	0.2106	0.0446	2.29E-06	485999	0.0092	1.234	4.722	OR4F5	0	0	0	0	1	0	NA	NA	0	NA	NA	0	NA	NA	0	NA	NA
2	rs143080277	105749599	T	C	1	0.584010773	0.01421133647	chr2:104000001-107000001:1	1.19E-08	0.3915	0.0602	7.89E-11	475581	0.0051	1.4793	6.5033	NCK2	1	0	0	0	0	0	NA	NA	1	NCK2	no_match	0	NA	NA	0	NA	NA
2	rs6710467	127132356	G	A	0.87334	0.01219110596	0.00531121282	chr2:126000001-129000001:4	1.66E-08	0.0795	0.0112	1.55E-12	487511	0.1529	1.083	7.0982	ACP1	0	0	0	0	0	1	no_match	RUNX1	0	NA	NA	0	NA	NA	0	NA	NA
2	rs186583192	127132858	G	A	0.983363	-0.1246076974	0.02836854319	chr2:126000001-129000001:2	6.97E-09	-0.4544	0.19	0.0168	443137	0.0018	0.635	-2.3916	ACP1	0	0	0	0	0	1	no_match	no_match	0	NA	NA	0	NA	NA	0	NA	NA
2	rs6733839	127135234	C	T	1	0.04375235634	0.002074433414	chr2:126000001-129000001:1	2.62E-08	0.1686	0.0084	6.48E-90	487511	0.3891	1.184	20.071	ACP1	0	0	0	0	0	1	BIN1	RUNX1	0	NA	NA	0	NA	NA	1	no_match	NFE2
2	rs10933431	233117202	G	C	0.991416	0.01744759988	0.002865234728	chr2:232000001-235000001:1	2.97E-08	0.0852	0.0099	1.04E-17	486567	0.7657	1.089	8.6061	INPP5D	1	0	0	0	0	1	SAG	BACH1	0	NA	NA	0	NA	NA	0	NA	NA
2	rs185889117	237327083	A	T	0.921719	0.08219183996	0.0291592902	chr2:236000001-239000001:0	6.08E-09	0.4245	0.0809	1.53E-07	469677	0.0033	1.5291	5.2472	ACP1	0	0	0	0	0	0	NA	NA	1	no_match	no_match	0	NA	NA	0	NA	NA
3	rs140253702	46360115	A	G	0.512732	0.01771360995	0.01836446812	chr3:45000001-48000001:0	8.44E-08	0.1571	0.036	1.29E-05	485999	0.0138	1.1696	4.3639	CCR2	0	0	0	0	0	1	no_match	RUNX3	1	no_match	KLF5	0	NA	NA	1	no_match	NFE2
3	rs61762319	155084189	A	G	0.995037	0.03362149263	0.006646299629	chr3:154000001-157000001:1	1.24E-08	0.143	0.0255	2.14E-08	487511	0.0263	1.1534	5.6078	MME	0	1	0	0	0	0	NA	NA	0	NA	NA	0	NA	NA	0	NA	NA
4	rs4690325	965703	A	G	0.728312	0.01020288345	0.006588288846	chr4:1-3000001:0	2.41E-08	0.0584	0.0102	9.46E-09	487511	0.8001	1.0604	5.7255	ZNF595	1	0	0	0	0	0	NA	NA	0	NA	NA	0	NA	NA	0	NA	NA
4	rs141555709	15942559	G	T	0.624578	0.01993346292	0.0162260247	chr4:14000001-17000001:0	9.15E-10	0.1399	0.0266	1.51E-07	487511	0.0256	1.15	5.2594	ZNF595	0	0	0	0	1	0	NA	NA	0	NA	NA	0	NA	NA	0	NA	NA
4	rs2245466	40197226	G	C	0.986191	-0.01076222168	0.002441486393	chr4:39000001-42000001:1	5.14E-08	-0.0467	0.0091	3.05E-07	487511	0.6569	0.954	-5.1319	RHOH	0	0	0	0	0	1	RHOH	SMAD2	0	NA	NA	0	NA	NA	0	NA	NA
4	rs376291994	59984152	A	G	0.998712	0.1021178986	0.0175417674	chr4:58000001-61000001:1	4.15E-09	0.4222	0.0777	5.47E-08	483897	0.0034	1.5244	5.4337	ZNF595	0	0	0	0	0	0	NA	NA	0	NA	NA	0	NA	NA	1	no_match	no_match
4	rs535347112	139594965	C	T	0.950754	0.1399492572	0.04170414862	chr4:138000001-141000001:1	2.88E-09	0.7639	0.1408	5.79E-08	451875	0.0013	2.147	5.4254	ZNF595	0	0	0	0	1	0	NA	NA	0	NA	NA	0	NA	NA	0	NA	NA
5	rs62375397	87002714	C	T	0.577391	0.01015042459	0.008933540839	chr5:86000001-89000001:1	4.42E-08	0.0746	0.01	8.58E-14	487511	0.2104	1.077	7.46	PLEKHG4B	0	0	0	0	0	1	no_match	BACH1	0	NA	NA	0	NA	NA	0	NA	NA
5	rs1422098	103931373	G	A	0.530999	-0.005334301199	0.005264939271	chr5:102000001-105000001:0	4.16E-09	-0.0432	0.0092	2.46E-06	487511	0.2714	0.958	-4.6957	PLEKHG4B	0	0	0	0	1	0	NA	NA	0	NA	NA	0	NA	NA	0	NA	NA
5	rs871269	151052827	C	T	0.507092	-0.004657538929	0.004828458619	chr5:150000001-153000001:0	1.83E-08	-0.0408	0.0088	3.42E-06	487511	0.3264	0.96	-4.6364	PLEKHG4B	1	0	0	0	0	0	NA	NA	0	NA	NA	0	NA	NA	0	NA	NA
5	rs3105419	177124395	G	C	0.510036	-0.005148812363	0.005324445997	chr5:176000001-179000001:0	1.14E-07	-0.0408	0.0096	2.12E-05	487511	0.2362	0.96	-4.25	PLEKHG4B	0	0	0	0	1	0	NA	NA	0	NA	NA	0	NA	NA	0	NA	NA
5	rs116347724	180197032	G	A	0.684963	0.01494997871	0.01048154581	chr5:179000001-182000001:1	6.10E-09	0.0919	0.0133	5.27E-12	487511	0.11	1.096	6.9098	PLEKHG4B	1	0	0	0	0	1	no_match	no_match	0	NA	NA	0	NA	NA	0	NA	NA
6	rs150163828	31116850	C	T	0.58082	0.3655579705	0.3121168286	chr6:30000001-33000001:0	1.60E-08	0.7532	0.2112	0.0003621	429855	0.0006	2.124	3.5663	PSORS1C1	0	0	1	0	0	0	NA	NA	0	NA	NA	0	NA	NA	1	no_match	no_match
6	rs35118762	32592854	C	T	1	-2.342763751	0.005286036619	chr6:31000001-34000001:1	3.06E-09	-0.093	0.0112	1.11E-16	487511	0.1635	0.911	-8.3036	DUSP22	0	0	0	0	1	0	NA	NA	0	NA	NA	0	NA	NA	0	NA	NA
6	rs187370608	40974457	G	A	0.998266	0.2029155258	0.01999950727	chr6:39000001-42000001:1	1.65E-10	0.866	0.0794	1.02E-27	476148	0.0031	2.377	10.907	DUSP22	1	0	0	0	0	0	NA	NA	0	NA	NA	0	NA	NA	0	NA	NA
6	rs143332484	41161469	C	T	0.998866	0.07606797252	0.009367585925	chr6:40000001-43000001:2	1.55E-08	0.3346	0.0376	6.04E-19	486567	0.0126	1.397	8.8989	DUSP22	0	1	0	0	0	1	no_match	no_match	0	NA	NA	0	NA	NA	0	NA	NA
6	rs60755019	41181270	A	G	0.545038	0.04358867727	0.04141130444	chr6:40000001-43000001:0	6.75E-09	0.4394	0.0842	1.78E-07	451875	0.0042	1.5528	5.2185	DUSP22	0	0	0	0	0	1	no_match	no_match	0	NA	NA	0	NA	NA	0	NA	NA
6	rs4714447	41272084	C	T	0.751064	0.009600712676	0.005825539623	chr6:40000001-43000001:3	6.87E-08	0.0578	0.0086	1.73E-11	487511	0.3449	1.06	6.7209	DUSP22	0	0	0	0	0	1	TREM1	SPI1	0	NA	NA	0	NA	NA	0	NA	NA
7	rs12669393	7815748	C	T	0.54479	0.005891941026	0.005626807119	chr7:6000001-9000001:1	7.84E-08	0.0453	0.0088	2.38E-07	487511	0.3101	1.046	5.1477	FAM20C	1	0	0	0	0	1	no_match	MEF2A	0	NA	NA	0	NA	NA	0	NA	NA
7	rs3800963	17940170	G	A	0.755497	0.006228399661	0.003967410649	chr7:16000001-19000001:0	1.10E-07	0.0361	0.0083	1.32E-05	487511	0.4266	1.037	4.3494	FAM20C	1	0	0	0	0	1	SNX13	NFYB	1	SNX13	no_match	1	SNX13	no_match	1	SNX13	no_match
7	rs117843271	28853383	C	A	0.93923	0.03919877421	0.01303778191	chr7:27000001-30000001:0	4.58E-08	0.1953	0.0391	6.04E-07	486943	0.0133	1.216	4.9949	FAM20C	0	0	0	0	0	0	NA	NA	0	NA	NA	0	NA	NA	1	no_match	no_match
7	rs151057105	54877227	C	T	0.914951	-0.01777217718	0.006322363927	chr7:53000001-56000001:1	4.94E-09	-0.0816	0.014	5.50E-09	487511	0.0949	0.922	-5.8286	FAM20C	0	0	0	0	1	0	NA	NA	0	NA	NA	0	NA	NA	0	NA	NA
7	rs1859788	100374211	A	G	0.603409	0.01082887715	0.008948555986	chr7:99000001-102000001:1	4.22E-08	0.0753	0.0088	1.44E-17	487511	0.6899	1.0787	8.5568	PILRA	0	1	0	0	0	1	PILRA	BACH1	0	NA	NA	0	NA	NA	0	NA	NA
7	rs144867634	111940111	T	C	0.52098	-0.01361292811	0.01394309364	chr7:110000001-113000001:0	2.73E-08	-0.1207	0.0282	1.92E-05	485999	0.0232	0.88652	-4.2801	FAM20C	0	1	0	0	0	1	no_match	IRF1	0	NA	NA	0	NA	NA	0	NA	NA
7	rs11769559	143414203	T	C	0.999562	-0.01652537704	0.002078185246	chr7:142000001-145000001:1	4.76E-08	-0.0695	0.0085	4.00E-16	477993	0.4059	0.93284	-8.1765	FAM20C	1	0	0	0	0	0	NA	NA	0	NA	NA	0	NA	NA	0	NA	NA
8	rs4731	11808828	A	G	0.986892	0.01858456455	0.004206824759	chr8:10000001-13000001:1	8.63E-08	0.0793	0.0148	7.64E-08	486567	0.0814	1.0823	5.3581	FDFT1	0	1	0	0	0	1	FDFT1	CEBPB	1	no_match	NEUROD1	1	FDFT1	no_match	1	no_match	E2F1
8	rs73223431	27362470	C	T	0.558831	0.009321753348	0.008441229199	chr8:26000001-29000001:1	4.94E-08	0.0656	0.0084	5.34E-15	487511	0.3694	1.068	7.8095	PTK2B	1	0	0	0	0	0	NA	NA	1	no_match	KLF5	0	NA	NA	0	NA	NA
8	rs562380452	143829267	G	T	0.995787	-0.1902224937	0.02192718441	chr8:142000001-145000001:5	5.23E-08	-0.4706	0.1399	0.0007693	451875	0.0031	0.625	-3.3638	ZNF596	0	0	0	0	0	1	PUF60	BACH1	1	PUF60	KLF5	1	PUF60	no_match	1	PUF60	SOX6
8	rs11786896	143944186	C	T	0.999962	0.03849439725	0.00468255712	chr8:142000001-145000001:2	7.76E-08	0.1024	0.0196	1.84E-07	486567	0.0486	1.108	5.2245	ZNF596	0	0	0	0	0	1	no_match	USF1	1	no_match	NEUROD1	1	no_match	no_match	0	NA	NA
8	rs79832570	144042819	T	C	0.997988	0.02424084259	0.003688861758	chr8:143000001-146000001:1	8.75E-09	0.0985	0.015	5.02E-11	486567	0.0885	1.1038	6.5667	SPATC1	1	0	0	0	0	0	NA	NA	0	NA	NA	0	NA	NA	0	NA	NA
9	rs2244278	104898848	C	A	0.535905	0.00821062529	0.007975126404	chr9:103000001-106000001:1	5.38E-08	0.0644	0.0122	1.46E-07	487511	0.1252	1.067	5.2787	DOCK8	1	0	0	0	0	0	NA	NA	0	NA	NA	0	NA	NA	0	NA	NA
10	rs7912495	11676714	A	G	0.975192	0.01329808943	0.0029064568	chr10:10000001-13000001:1	2.77E-08	0.0572	0.0082	2.87E-12	487511	0.4619	1.0593	6.9756	ZMYND11	0	0	0	0	0	1	no_match	no_match	0	NA	NA	0	NA	NA	0	NA	NA
11	rs1582763	60254475	G	A	0.962151	-0.02038548015	0.004534099538	chr11:59000001-62000001:1	2.81E-08	-0.086	0.0084	1.65E-24	487511	0.371	0.918	-10.238	MS4A4A	0	0	0	0	1	0	NA	NA	0	NA	NA	0	NA	NA	0	NA	NA
11	rs10792831	86141937	G	A	0.685642	0.009154892336	0.006486207858	chr11:85000001-88000001:2	1.70E-07	0.0973	0.0081	4.21E-33	487511	0.5273	1.102	12.012	SCGB1C1	0	0	0	0	0	1	no_match	CREB1	0	NA	NA	0	NA	NA	0	NA	NA
11	rs10792832	86156833	A	G	0.901684	0.01562440743	0.005564639809	chr11:85000001-88000001:1	1.35E-07	0.1056	0.0084	6.33E-36	487511	0.6422	1.1111	12.571	SCGB1C1	0	0	0	0	0	1	CCDC81	SPI1	0	NA	NA	0	NA	NA	1	no_match	no_match
11	rs582446	121457150	G	A	0.949703	0.01233798134	0.003917193557	chr11:120000001-123000001:0	1.03E-07	0.0574	0.0124	3.59E-06	481040	0.8488	1.059	4.629	SORL1	1	0	0	0	0	0	NA	NA	0	NA	NA	0	NA	NA	1	no_match	no_match
11	rs987482	121494981	T	C	0.906591	0.03487509798	0.01213805605	chr11:120000001-123000001:2	3.49E-08	0.1178	0.0199	3.18E-09	487511	0.0437	1.1249	5.9196	SORL1	1	0	0	0	0	1	no_match	eGFP-SALL1	1	SORL1	no_match	0	NA	NA	0	NA	NA
11	rs11218343	121564878	T	C	1	-0.04876790236	0.005203068647	chr11:120000001-123000001:1	5.11E-08	-0.1654	0.0214	1.01E-14	487511	0.039	0.84746	-7.729	SORL1	1	0	0	0	0	1	no_match	no_match	0	NA	NA	1	no_match	no_match	0	NA	NA
11	rs188985774	121595490	G	A	0.538015	0.03502098444	0.03422094906	chr11:120000001-123000001:0	6.94E-08	0.3077	0.0654	2.53E-06	477426	0.0046	1.36	4.7049	SORL1	1	0	0	0	0	1	no_match	no_match	1	no_match	no_match	0	NA	NA	0	NA	NA
12	rs2068435	94267198	T	C	0.812994	-0.009824141938	0.005329001101	chr12:93000001-96000001:0	6.56E-08	-0.0516	0.0113	5.32E-06	487511	0.1543	0.94967	-4.5664	PLXNC1	1	0	0	0	0	1	no_match	MEF2B	1	no_match	KLF5	0	NA	NA	0	NA	NA
12	rs61943596	113249984	A	T	0.998513	0.2804365514	0.0114819758	chr12:112000001-115000001:2	6.20E-09	0.0704	0.0155	5.81E-06	487511	0.0753	1.073	4.5419	TPCN1	1	0	0	0	0	0	NA	NA	0	NA	NA	0	NA	NA	1	no_match	no_match
13	rs143324539	112614490	A	T	0.521041	-0.02090478638	0.02120768945	chr13:111000001-114000001:0	3.01E-08	-0.2176	0.0482	6.35E-06	479528	0.011	0.80451	-4.5145	MPHOSPH8	0	0	0	0	1	0	NA	NA	0	NA	NA	0	NA	NA	0	NA	NA
14	rs74745468	39418472	G	A	0.829498	0.01621904665	0.008028018694	chr14:38000001-41000001:1	4.51E-09	0.0822	0.0145	1.40E-08	487511	0.0875	1.086	5.669	OR11H12	1	0	0	0	0	0	NA	NA	0	NA	NA	0	NA	NA	0	NA	NA
14	rs12590654	92472511	G	A	0.997571	-0.01625199634	0.002282075691	chr14:91000001-94000001:1	1.75E-08	-0.0693	0.0087	2.08E-15	487511	0.3279	0.933	-7.9655	SLC24A4	1	0	0	0	0	1	no_match	RUNX1	0	NA	NA	0	NA	NA	0	NA	NA
14	rs147042536	92676516	T	C	0.960508	0.05965337636	0.01676461628	chr14:91000001-94000001:2	1.15E-08	0.2635	0.0508	2.13E-07	485999	0.0071	1.3021	5.187	RIN3	0	1	0	0	0	1	no_match	no_match	0	NA	NA	0	NA	NA	0	NA	NA
14	rs28577986	105733895	G	A	0.860916	0.01217306804	0.005328694855	chr14:104000001-107000001:3	1.26E-08	0.0698	0.0111	3.38E-10	472090	0.2632	1.072	6.2883	OR11H12	0	0	0	0	1	0	NA	NA	0	NA	NA	0	NA	NA	0	NA	NA
14	rs541662922	106772327	A	G	0.990297	0.1043893992	0.02172379719	chr14:105000001-108000001:1	7.37E-09	0.2849	0.1087	0.008762	443137	0.0027	1.3298	2.621	OR11H12	0	0	0	0	1	0	NA	NA	0	NA	NA	0	NA	NA	0	NA	NA
15	rs2009833	49901356	G	A	0.999637	-0.01250289328	0.002084817301	chr15:48000001-51000001:1	1.25E-08	-0.0478	0.0086	3.11E-08	487511	0.3683	0.953	-5.5581	OR4M2B	1	0	0	0	0	0	NA	NA	1	no_match	no_match	0	NA	NA	1	no_match	no_match
15	rs183428733	49903911	C	T	0.905872	0.05494463842	0.01989097264	chr15:48000001-51000001:2	1.66E-09	0.2393	0.0425	1.85E-08	484841	0.0112	1.27	5.6306	OR4M2B	1	0	0	0	0	0	NA	NA	1	no_match	no_match	0	NA	NA	1	no_match	SOX13
15	rs593742	58753575	A	G	0.536562	-0.007924820069	0.0075414851	chr15:57000001-60000001:1	1.06E-08	-0.061	0.009	1.04E-11	487511	0.2948	0.94073	-6.7778	OR4M2B	0	0	0	0	1	0	NA	NA	0	NA	NA	0	NA	NA	0	NA	NA
15	rs117618017	63277703	C	T	0.996866	0.02755471382	0.003257715241	chr15:62000001-65000001:1	9.29E-08	0.113	0.0119	1.75E-21	487511	0.1439	1.12	9.4958	APH1B	0	1	0	0	0	1	APH1B	SPI1	1	APH1B	NEUROD1	1	APH1B	no_match	1	APH1B	no_match
16	rs4407053	81740211	A	T	0.710691	0.009386012734	0.006231483931	chr16:80000001-83000001:2	3.11E-08	0.0581	0.0085	7.22E-12	487511	0.5868	1.0593	6.8353	PLCG2	0	0	0	0	0	1	PLCG2	CREB1	0	NA	NA	0	NA	NA	0	NA	NA
16	rs11548656	81883307	A	G	0.79429	-0.02361322518	0.01287154945	chr16:80000001-83000001:3	1.77E-08	-0.1177	0.0215	4.46E-08	487511	0.0388	0.88889	-5.4744	PLCG2	0	1	0	0	0	0	NA	NA	0	NA	NA	0	NA	NA	0	NA	NA
16	rs72824905	81908423	C	G	0.993118	-0.07457076259	0.01292931018	chr16:80000001-83000001:1	9.37E-09	-0.3065	0.0485	2.66E-10	485999	0.0078	0.73584	-6.3196	PLCG2	0	1	0	0	0	0	NA	NA	0	NA	NA	0	NA	NA	0	NA	NA
16	rs1071644	81937798	T	C	0.936434	-0.01221456907	0.003726557357	chr16:80000001-83000001:4	1.65E-08	-0.0432	0.0081	9.68E-08	487511	0.5153	0.95785	-5.3333	PLCG2	0	0	1	0	0	0	NA	NA	0	NA	NA	0	NA	NA	0	NA	NA
16	rs56407236	90103687	G	A	0.994448	0.02627353378	0.004395938912	chr16:88000001-91000001:1	9.40E-09	0.1097	0.0162	1.28E-11	486567	0.0693	1.116	6.7716	SNRNP25	1	0	0	0	0	0	NA	NA	0	NA	NA	0	NA	NA	0	NA	NA
17	rs9901675	7581494	G	A	0.94959	-0.02120460181	0.006625610518	chr17:6000001-9000001:0	1.13E-07	-0.0938	0.0189	7.25E-07	486567	0.0492	0.91	-4.963	CD68	0	1	0	0	0	1	no_match	IRF1	0	NA	NA	0	NA	NA	0	NA	NA
17	rs192565170	31313387	T	C	0.67221	0.06512425178	0.04881453546	chr17:30000001-33000001:0	2.39E-08	0.7046	0.1504	2.79E-06	429855	0.0021	2.0243	4.6848	NF1	0	0	0	0	0	1	no_match	IRF1	0	NA	NA	0	NA	NA	0	NA	NA
17	rs5848	44352876	C	T	0.999983	0.01515116091	0.002211810034	chr17:43000001-46000001:1	3.78E-08	0.0646	0.0092	1.76E-12	487511	0.2886	1.067	7.0217	GRN	0	0	0	0	0	0	NA	NA	1	no_match	no_match	0	NA	NA	0	NA	NA
17	rs142588115	45564489	G	A	1	0.9405517598	0.05055587267	chr17:44000001-47000001:3	2.93E-12	0.8878	0.3382	0.008665	429855	0.0004	2.43	2.6251	SCGB1C2	0	0	0	0	1	0	NA	NA	0	NA	NA	0	NA	NA	0	NA	NA
17	rs757502	45679140	C	T	0.998931	-0.01490214832	0.002438932241	chr17:44000001-47000001:4	2.73E-09	-0.053	0.0098	5.83E-08	487511	0.2257	0.948	-5.4082	SCGB1C2	1	0	0	0	0	0	NA	NA	1	no_match	no_match	0	NA	NA	0	NA	NA
17	rs112137135	45823451	A	G	0.815414	-0.0116547297	0.005949381363	chr17:44000001-47000001:0	6.86E-10	-0.0534	0.0098	4.48E-08	487511	0.2256	0.94787	-5.449	CRHR1	1	0	0	0	0	0	NA	NA	0	NA	NA	0	NA	NA	0	NA	NA
17	rs9915721	45914187	A	G	0.523662	-0.01376126108	0.01321536287	chr17:44000001-47000001:6	1.10E-09	-0.0298	0.0088	0.0006774	477993	0.3376	0.97087	-3.3864	MAPT	1	0	0	0	0	0	NA	NA	1	no_match	no_match	0	NA	NA	1	no_match	no_match
17	rs9913462	45914277	G	C	1	0.08929874292	0.003201689475	chr17:44000001-47000001:2	7.41E-09	0.0257	0.013	0.04849	486567	0.1125	1.026	1.9769	MAPT	1	0	0	0	0	0	NA	NA	1	no_match	NEUROD1	0	NA	NA	1	no_match	SOX6
17	rs616338	49219935	T	C	1	-0.06301261973	0.009137952572	chr17:48000001-51000001:1	1.30E-07	-0.2944	0.0408	5.38E-13	486567	0.9878	0.74516	-7.2157	ABI3	0	1	0	0	0	1	no_match	RUNX3	0	NA	NA	0	NA	NA	0	NA	NA
17	rs2526377	58332680	A	G	0.871974	-0.009393524565	0.004068212286	chr17:57000001-60000001:1	1.06E-07	-0.0452	0.0082	4.11E-08	487511	0.4449	0.95602	-5.5122	SCGB1C2	0	0	0	0	0	1	TSPOAP1	SMAD5	0	NA	NA	0	NA	NA	0	NA	NA
17	rs572300822	63446437	G	T	1	-0.454379516	0.01884736824	chr17:62000001-65000001:2	1.54E-07	-0.5324	0.1687	0.0016	55422	0.0029	0.587	-3.1559	SCGB1C2	0	0	0	0	0	1	CYB561	BACH1	1	CYB561	no_match	1	CYB561	no_match	1	CYB561	NFE2
17	rs4292	63476980	C	T	0.987374	0.0175145255	0.002860045444	chr17:62000001-65000001:1	1.20E-07	0.0688	0.0084	3.47E-16	487511	0.617	1.071	8.1905	SCGB1C2	0	0	0	0	0	0	NA	NA	1	no_match	NEUROD1	0	NA	NA	0	NA	NA
19	rs552896179	531477	C	A	1	-1.460531602	0.02921872021	chr19:1-3000001:6	1.07E-07	-0.9086	0.2785	0.001106	443137	0.0012	0.403	-3.2625	OR4F17	0	0	0	0	0	1	CDC34	BACH1	1	no_match	no_match	1	CDC34	no_match	1	CDC34	SOX6
19	rs769567350	813200	G	A	0.982731	-0.7649128699	0.1082399407	chr19:1-3000001:4	1.45E-08	-0.581	0.243	0.01683	443137	0.0007	0.559	-2.3909	OR4F17	0	0	1	0	0	0	NA	NA	0	NA	NA	0	NA	NA	0	NA	NA
19	rs12151021	1050875	A	G	1	-0.02906112779	0.002136722558	chr19:1-3000001:1	9.11E-09	-0.1055	0.0093	4.09E-30	486567	0.6643	0.90009	-11.344	ABCA7	1	0	0	0	0	0	NA	NA	0	NA	NA	0	NA	NA	0	NA	NA
19	rs200538373	1061893	G	C	0.999927	0.117942866	0.01611488385	chr19:1-3000001:2	7.48E-09	0.5137	0.0809	2.21E-10	482052	0.0039	1.671	6.3498	ABCA7	1	0	0	0	0	0	NA	NA	0	NA	NA	0	NA	NA	0	NA	NA
19	rs61735597	1466146	G	A	1	0.7514026624	0.02209213696	chr19:1-3000001:3	2.06E-08	0.8693	0.2134	4.63E-05	429855	0.0021	2.385	4.0736	APC2	0	1	0	0	0	0	NA	NA	1	no_match	no_match	1	no_match	no_match	0	NA	NA
19	rs145970006	1467279	G	A	1	0.797933887	0.02209321822	chr19:1-3000001:7	1.98E-08	0.8806	0.2143	3.96E-05	429855	0.0021	2.412	4.1092	APC2	0	0	1	0	0	0	NA	NA	0	NA	NA	0	NA	NA	0	NA	NA
19	rs79021820	1469079	G	A	1	0.782723657	0.02209275482	chr19:1-3000001:5	3.28E-08	0.86	0.2133	5.54E-05	429855	0.0021	2.363	4.0319	APC2	0	0	1	0	0	0	NA	NA	1	no_match	no_match	1	no_match	no_match	0	NA	NA
19	rs540337613	35899768	G	A	0.965447	0.1324462431	0.03772498378	chr19:34000001-37000001:1	1.47E-07	0.6646	0.1636	4.88E-05	449041	0.0012	1.944	4.0623	OR4F17	0	0	0	0	0	1	NFKBID	SMAD5	1	no_match	NEUROD1	1	no_match	NFIB	1	no_match	E2F1
19	rs139997344	44799020	C	T	1	0.1905682262	0.01023369715	chr19:43000001-46000001:6	2.93E-12	0.7287	0.0468	1.36E-54	485999	0.0098	2.072	15.571	CBLC	1	0	0	0	0	0	NA	NA	0	NA	NA	0	NA	NA	0	NA	NA
19	rs12974942	44849230	A	T	0.9997	0.03250749361	0.002110252753	chr19:43000001-46000001:7	7.63E-08	0.113	0.0089	4.04E-37	487511	0.432	1.1198	12.697	NECTIN2	1	0	0	0	0	0	NA	NA	0	NA	NA	0	NA	NA	0	NA	NA
19	rs375972689	44857231	T	G	0.999971	0.1373858928	0.009062023318	chr19:43000001-46000001:9	3.77E-08	0.6976	0.0383	5.61E-74	485999	0.0126	2.008	18.214	NECTIN2	1	0	0	0	0	1	no_match	no_match	0	NA	NA	0	NA	NA	0	NA	NA
19	rs365653	44858389	A	G	1	-0.05536657203	0.003244448433	chr19:43000001-46000001:3	3.32E-08	-0.256	0.0146	1.85E-68	486567	0.1082	0.77399	-17.534	NECTIN2	1	0	0	0	0	1	no_match	no_match	0	NA	NA	0	NA	NA	0	NA	NA
19	rs79701229	44881674	G	A	1	0.1725848276	0.008582087056	chr19:43000001-46000001:2	9.76E-09	0.7038	0.0369	5.34E-81	485999	0.014	2.021	19.073	NECTIN2	0	0	0	0	1	0	NA	NA	0	NA	NA	0	NA	NA	0	NA	NA
19	rs117310449	44890259	C	T	1	0.1553001705	0.007822417797	chr19:43000001-46000001:1	1.30E-07	0.7701	0.0338	3.26E-115	485999	0.0169	2.16	22.784	OR4F17	0	0	0	0	0	1	no_match	CREB1	1	no_match	NEUROD1	1	no_match	MEIS2	1	no_match	E2F1
19	rs111784051	44899005	T	G	1	-0.104956802	0.005986480066	chr19:43000001-46000001:10	1.20E-08	-0.5545	0.0288	1.01E-82	477993	0.0292	0.57438	-19.253	TOMM40	1	0	0	0	0	0	NA	NA	0	NA	NA	0	NA	NA	0	NA	NA
19	rs8106813	44928401	A	G	1	-0.03915008614	0.002017125272	chr19:43000001-46000001:4	2.59E-08	-0.1637	0.0096	3.76E-65	486567	0.4874	0.8489	-17.052	OR4F17	1	0	0	0	0	0	NA	NA	0	NA	NA	1	no_match	no_match	0	NA	NA
19	rs114533385	44933496	C	T	1	0.1483454715	0.008896545854	chr19:43000001-46000001:5	2.13E-08	0.6268	0.0393	3.36E-57	485999	0.013	1.872	15.949	OR4F17	0	0	0	0	1	0	NA	NA	0	NA	NA	0	NA	NA	0	NA	NA
19	rs74359223	45019031	G	A	0.995039	0.1271272265	0.01248268448	chr19:44000001-47000001:8	1.20E-08	0.5613	0.0375	1.41E-50	485999	0.0136	1.753	14.968	RELB	1	0	0	0	0	0	NA	NA	0	NA	NA	0	NA	NA	0	NA	NA
19	rs137959245	46653831	G	A	0.999996	-0.3955297046	0.02609317928	chr19:45000001-48000001:9	8.01E-09	-0.8183	0.1929	2.21E-05	443137	0.0015	0.441	-4.2421	OR4F17	1	0	0	0	0	1	no_match	no_match	0	NA	NA	1	no_match	no_match	1	no_match	no_match
20	rs144693124	408274	G	C	0.961399	0.02097856987	0.005903552766	chr20:1-3000001:1	4.34E-08	0.0892	0.018	6.72E-07	487511	0.0589	1.093	4.9556	RBCK1	0	0	0	0	0	1	RBCK1	IRF1	1	RBCK1	no_match	1	RBCK1	no_match	1	RBCK1	no_match
20	rs117270991	50637378	T	C	0.765057	0.02498949851	0.01505695155	chr20:49000001-52000001:0	1.01E-08	0.1655	0.0333	6.60E-07	485999	0.0219	1.1806	4.97	DEFB125	0	0	0	0	1	0	NA	NA	0	NA	NA	0	NA	NA	0	NA	NA
20	rs17462136	56412160	G	C	0.512679	-0.01461361344	0.01458081816	chr20:55000001-58000001:1	7.36E-08	-0.1189	0.0147	5.82E-16	487511	0.0861	0.888	-8.0884	CASS4	0	0	0	0	0	1	CASS4	IRF1	0	NA	NA	0	NA	NA	0	NA	NA
21	rs2830489	26775872	C	T	0.638993	-0.00853790075	0.006659839802	chr21:25000001-28000001:0	2.40E-09	-0.0547	0.0091	1.72E-09	487511	0.2809	0.947	-6.011	TPTE	0	0	0	0	1	0	NA	NA	0	NA	NA	0	NA	NA	0	NA	NA
21	rs138364477	36750031	C	G	0.740368	-0.03459948727	0.02221145926	chr21:35000001-38000001:0	2.21E-08	-0.218	0.0453	1.51E-06	485999	0.0099	0.80386	-4.8124	TPTE	0	0	0	0	1	0	NA	NA	0	NA	NA	0	NA	NA	0	NA	NA
